# Dynamic PET imaging predicts broadly neutralizing antibody distribution and HIV prevention efficacy

**DOI:** 10.1101/2025.11.26.25341044

**Authors:** D.H.T. Chu, L. Kuo-Esser, D.R. Beckford-Vera, R.R. Flavell, Y. Seo, H. VanBrocklin, T.J. Henrich, A.N. Deitchman

## Abstract

HIV continues to impose a significant global burden despite success of effective antiretroviral therapy and pre-exposure prophylaxis (PrEP), due to stigma, access, and continuity of treatment that impact real-world effectiveness. Broadly neutralizing antibodies (bNAbs) are novel monoclonal antibody therapeutics being studied for long-acting ART and PrEP, and part of curative HIV regimens. Clinical translation for dose optimization remains a major challenge for the development of these therapeutics. Further, methods to characterize tissue levels of these agents are limited and often impractical due to the need for invasive tissue biopsies. Here we demonstrate the ability of serial whole body positron emission tomography (PET) imaging, following microdosing of the bNAb VRC01 in people without HIV, coupled with physiological-based pharmacokinetic (PBPK) modeling, to accurately predict therapeutic plasma, tissue exposure and prevention efficacy in two major VRC01 prevention trials. Based on our PBPK model, we determined a >51-fold anorectal tissue VRC01 level:inhibitory concentration (IC_80_) target would achieve 90% prevention efficacy compared to >200 based on plasma levels in the primary trial analysis. Thus, these PET-PBPK approaches are promising for noninvasive determination of bNAb penetration more closely linked with concentrations needed to prevent virus acquisition, and may be leveraged to improve efficient development of bNAbs.
