## Supplemental Table 1 for "Dynamic PET imaging predicts broadly neutralizing antibody distribution and HIV prevention efficacy"

### Sheet: Fig. 1
Mean Standardized Uptake Value	Percent of injected VRC01 per gram of blood
4.328	0.00556648
2.148	0.00308929
3.667	0.00576521
1.716	0.00331832
5.979	0.0114954
6.971	0.00676278

### Sheet: Fig. 2
Visual Predictive Checks simulated from model code (Supplemental materials) and raw data (published in VanBrocklin et al. Nat Comm. 2022) shown.

### Sheet: Fig. 3
Data points shown previously published from AMP trial PK (Gilbert, Nat Med, 2022).
Predictions simulated from model code (Supplemental materials) as described in methods.

### Sheet: Fig. 4
Simulations based on PK model code (supplemental materials), and IC80 data and prevention efficacy model published in AMP trial PK (Gilbert, Nat Med, 2022).
